# Retinal Transcriptome-Wide Association Study Identifies Novel Alzheimer’s Disease Risk Genes

**DOI:** 10.64898/2026.07.01.26357036

**Authors:** Yinuo Zhang, Brian Chen, Huaigu Sun, Ruhao Shi, Yun Li, Jiawen Du, Andrea R.V.R. Horimoto

**Affiliations:** Department of Biostatistics, University of North Carolina at Chapel Hill, Chapel Hill, NC, 27599, USA; School of Public Health, Rutgers University, Piscataway, NJ, 08854, USA; Department of Genetics, University of North Carolina at Chapel Hill, Chapel Hill, NC, 27599, USA

**Keywords:** Alzheimer’s disease, transcriptome-wide association study (TWAS), retina, expression quantitative trait loci (eQTL), complement system, OTTERS

## Abstract

**INTRODUCTION:** Alzheimer’s disease (AD) is the leading cause of dementia worldwide. The retina shares molecular pathways with the brain, yet no study has systematically linked retinal gene expression to AD risk.

**METHODS:** We performed transcriptome-wide association studies (TWAS) using two independent retinal eQTL panels (Strunz et al., n = 311; EyeGEx, n = 406) and a large meta-analyzed AD genome-wide association study (GWAS) (Bellenguez et al., 111,326 cases, 677,663 controls). Genes were further validated with GWAS in the independent Alzheimer’s Disease Sequencing Project (ADSP) using a matched eQTL-panel strategy.

**RESULTS:** We identified 62 AD-associated genes across the two eQTL panels using Bellenguez et al. as the discovery cohort. Of these, 31 were replicated in the ADSP cohort. The findings highlight shared complement-mediated immune dysregulation (*CD55*, *CD46, TREM2*) and provide functional transcriptomic evidence to prioritize novel causal drivers of AD pathogenesis, including *STYX* and the *LRRC37* gene family.

**DISCUSSION:** Retinal data capture core AD genetic architecture and reveal novel risk genes, highlighting the retina as a molecularly informative tissue for dementia research.
