## Supplementary Tables for "Retinal Transcriptome-Wide Association Study Identifies Novel Alzheimer’s Disease Risk Genes"

### Sheet: SuppTable 1
Supplementary Table 1. Summary of GWAS datasets and retinal eQTL panels used in TWAS analyses. Bonferroni thresholds derived per eQTL panel based on genes successfully tested.
Dataset	Role	Cases / Controls	Notes
GWAS Summary Statistics
Bellenguez et al. (2022)	Discovery	111,326 / 677,663	Includes proxy cases
ADSP	Validation	6,730 / 5,381	Clinically diagnosed only
Retinal eQTL Reference Panels
Meta-eQTL (Strunz et al.)	eQTL weights	n = 311	16,559 genes; Bonferroni threshold 3.02 × 10⁻⁶
EyeGEx (Ratnapriya et al.)	eQTL weights	n = 453	17,071 genes; Bonferroni threshold 2.93 × 10⁻⁶

### Sheet: SuppTable 2
Supplementary Table 2. Discovery and validation ACAT p-values for all 62 Bonferroni-significant genes.
Gene	Ensembl ID	Chr	BM p-value	BE p-value	Discovery Panel	AM p-value	AE p-value	Validated panel
CD55	ENSG00000196352	1	8.24e-09	1.17e-07	Both	0.000455	0.00211	Both
RNA Gene	ENSG00000260634	2	7.93e-09	3.18e-07	Both	0.00406	0.113	Meta-eQTL
HLA-DQA2	ENSG00000237541	6	1.49e-07	6.08e-07	Both	0.304	0.59	No
PRRT2	ENSG00000167371	16	2.71e-07	6.51e-07	Both	0.665	0.245	No
DOC2A	ENSG00000149927	16	6.4e-09	6.6e-08	Both	0.216	0.071	No
SEZ6L2	ENSG00000174938	16	1.83e-09	2.34e-07	Both	0.281	0.464	No
YPEL3	ENSG00000090238	16	2.7e-07	1.54e-09	Both	0.848	0.137	No
TLCD3B	ENSG00000149926	16	2.18e-09	6.49e-09	Both	0.193	0.165	No
LRRC37A	ENSG00000176681	17	2.75e-06	6.74e-07	Both	0.00496	0.013	Both
CEACAM16-AS1	ENSG00000266903	19	1.01e-07	1.64e-06	Both	0.000175	8.34e-07	Both
CLPTM1	ENSG00000104853	19	1.78e-14	1.45e-09	Both	9.72e-07	9.9e-06	Both
APOC1	ENSG00000130208	19	1.02e-18	7.44e-12	Both	0.017	0.00254	Both
TSPAN14	ENSG00000108219	10	1.27e-06	N/A	Meta-eQTL	0.045	N/A	Meta-eQTL
SLC39A13-AS1	ENSG00000255197	11	2.63e-06	N/A	Meta-eQTL	0.071	N/A	No
CIAO2A	ENSG00000166797	15	7.35e-08	0.00107	Meta-eQTL	0.128	0.129	No
ITGAL-AS1	ENSG00000261332	16	1.6e-06	0.00281	Meta-eQTL	0.696	0.989	No
RNA Gene (lncRNA)	ENSG00000262766	16	2.66e-06	1.3e-05	Meta-eQTL	0.134	0.129	No
TAOK2	ENSG00000149930	16	2.64e-08	0.52	Meta-eQTL	0.299	0.609	No
BOLA2	ENSG00000183336	16	1.91e-06	0.131	Meta-eQTL	0.912	0.958	No
TBX6	ENSG00000149922	16	5.18e-08	4.28e-06	Meta-eQTL	0.296	0.437	No
ASPHD1	ENSG00000174939	16	1e-06	0.00652	Meta-eQTL	0.59	0.624	No
FBRS	ENSG00000156860	16	6.9e-07	0.356	Meta-eQTL	0.184	0.657	No
NPIPB11	ENSG00000254206	16	1.1e-07	0.00117	Meta-eQTL	0.557	0.394	No
MAPT-AS1	ENSG00000264589	17	1.21e-06	4.75e-06	Meta-eQTL	0.136	0.048	No
ACE	ENSG00000159640	17	1.05e-10	0.117	Meta-eQTL	8.13e-05	0.00364	Meta-eQTL
MAPK8IP1P2	ENSG00000263503	17	1.69e-06	4.17e-05	Meta-eQTL	0.016	0.049	Meta-eQTL
POLG2	ENSG00000256525	17	7.61e-09	0.025	Meta-eQTL	0.00367	0.402	Meta-eQTL
EML2	ENSG00000125746	19	1.93e-21	N/A	Meta-eQTL	4.08e-08	N/A	Meta-eQTL
ZNF112	ENSG00000062370	19	7.05e-07	9.27e-06	Meta-eQTL	0.542	0.447	No
POLR1G	ENSG00000117877	19	1.36e-11	0.00378	Meta-eQTL	0.000542	2.35e-06	Meta-eQTL
ZNF296	ENSG00000170684	19	1.51e-19	N/A	Meta-eQTL	4.3e-08	N/A	No (direction discordant)
SIX5	ENSG00000177045	19	5.2e-13	0.024	Meta-eQTL	0.022	0.483	Meta-eQTL
ENSG00000279095	ENSG00000279095	19	2.84e-06	0.012	Meta-eQTL	0.048	0.039	Meta-eQTL
EML2-AS1	ENSG00000267757	19	1.76e-08	0.00531	Meta-eQTL	0.753	0.077	No
PPM1N	ENSG00000213889	19	5.74e-07	0.0082	Meta-eQTL	3.28e-15	0.061	Meta-eQTL
PPP1R37	ENSG00000104866	19	1.12e-07	0.00034	Meta-eQTL	4.88e-30	0.087	Meta-eQTL
ZNF226	ENSG00000167380	19	1.06e-11	0.627	Meta-eQTL	2.19e-08	1.29e-08	Meta-eQTL
MARK4	ENSG00000007047	19	5.94e-16	N/A	Meta-eQTL	1.08e-11	N/A	Meta-eQTL
GEMIN7-AS1	ENSG00000267348	19	1.52e-10	N/A	Meta-eQTL	5.34e-10	N/A	Meta-eQTL
SNRPD2	ENSG00000125743	19	3.5e-09	0.027	Meta-eQTL	1e-69	0.00145	No (direction discordant)
BCAM	ENSG00000187244	19	5.2e-13	0.00735	Meta-eQTL	0.022	0.2	Meta-eQTL
CD46	ENSG00000117335	1	0.00291	1.34e-06	EyeGEx	0.497	0.000786	EyeGEx
TREM2	ENSG00000095970	6	0.79	2.55e-07	EyeGEx	0.285	0.044	EyeGEx
MS4A6A	ENSG00000110077	11	0.918	1.15e-14	EyeGEx	0.703	0.000256	EyeGEx
STYX	ENSG00000198252	14	0.289	8.32e-07	EyeGEx	0.29	0.048	EyeGEx
ZNF764	ENSG00000169951	16	0.000186	1.91e-06	EyeGEx	0.112	0.842	No
PPP4C	ENSG00000149923	16	0.041	1.73e-07	EyeGEx	0.978	0.157	No
MAZ	ENSG00000103495	16	0.035	1.38e-06	EyeGEx	0.937	0.3	No
YPEL3-DT	ENSG00000250616	16	N/A	7.3e-07	EyeGEx	N/A	0.281	No
DCTPP1	ENSG00000179958	16	1.65e-05	2.67e-06	EyeGEx	0.812	0.141	No
INO80E	ENSG00000169592	16	0.016	5.11e-08	EyeGEx	0.909	0.276	No
LIMD2	ENSG00000136490	17	2.52e-05	4e-07	EyeGEx	0.000655	0.143	No
LRRC37A2	ENSG00000238083	17	3.15e-06	9.08e-07	EyeGEx	0.021	0.013	EyeGEx
BCL3	ENSG00000069399	19	0.016	7.78e-14	EyeGEx	0.108	0.504	No
TRAPPC6A	ENSG00000007255	19	0.000558	7.46e-09	EyeGEx	0.192	0.074	No
CEACAM19	ENSG00000186567	19	N/A	9.93e-16	EyeGEx	N/A	0.019	EyeGEx
ZNF223	ENSG00000178386	19	0.00134	6.34e-07	EyeGEx	0.581	2.68e-07	EyeGEx
TOMM40	ENSG00000130204	19	0.00661	4.02e-11	EyeGEx	4e-16	4.92e-10	No (direction discordant)
NECTIN2	ENSG00000130202	19	0.00248	5.86e-10	EyeGEx	0.000856	0.000876	EyeGEx
PPP1R13L	ENSG00000104881	19	N/A	4.21e-11	EyeGEx	N/A	1.6e-09	EyeGEx
APOC4-APOC2	ENSG00000224916	19	N/A	5.31e-13	EyeGEx	N/A	0.00571	EyeGEx
APOE	ENSG00000130203	19	1.06e-05	6.93e-20	EyeGEx	0.989	1.33e-06	EyeGEx
Bonferroni thresholds: Meta-eQTL p < 3.02e-06; EyeGEx p < 2.93e-06. Validation: nominal significance (p < 0.05) in matched ADSP analysis AND consistent direction of effect with the discovery analysis (see Supplementary Table 7). Bold = Bonferroni significant; italic = nominally significant (p < 0.05). Green rows = genes significant in both discovery panels. chr: chromosome; BM = Bellenguez et al.…

### Sheet: SuppTable 3
Supplementary Table 3. Gene counts for each TWAS analysis. Validation required nominal significance (p < 0.05) in the matched ADSP analysis and consistent direction of effect.
Analysis	Genes tested	Bonferroni sig.	Validated (nominal)	Validated (Bonf.)
BM (discovery)	16,559	41	20 (49%)	7 (17%)
BE (discovery)	17,071	33	16 (48%)	4 (12%)
AM (validation)	16,559	20	—	—
AE (validation)	17,071	12	—	—
Unique discovery genes (union)		62	12 overlap; 29 Meta-eQTL-only; 21 EyeGEx-only
BM = Bellenguez et al. + Meta-eQTL; BE = Bellenguez et al. + EyeGEx; AM = ADSP + Meta-eQTL; AE = ADSP + EyeGEx.

### Sheet: SuppTable 4
Supplementary Table 4. Genes discovered in Bellenguez et al. + Meta-eQTL (BM) and validated in ADSP + Meta-eQTL (AM) (p_AM < 0.05 and consistent direction of effect).
Gene	Ensembl ID	Chr	p (BM)	p (AM)	AM status
EML2	ENSG00000125746	19	1.9×10⁻²¹	4.1×10⁻⁸	Bonferroni
APOC1	ENSG00000130208	19	1.0×10⁻¹⁸	1.7×10⁻²	Nominal
MARK4	ENSG00000007047	19	5.9×10⁻¹⁶	1.1×10⁻¹¹	Bonferroni
CLPTM1	ENSG00000104853	19	1.8×10⁻¹⁴	9.7×10⁻⁷	Bonferroni
SIX5	ENSG00000177045	19	5.2×10⁻¹³	2.2×10⁻²	Nominal
BCAM	ENSG00000187244	19	5.2×10⁻¹³	2.2×10⁻²	Nominal
ZNF226	ENSG00000167380	19	1.1×10⁻¹¹	2.2×10⁻⁸	Bonferroni
POLR1G	ENSG00000117877	19	1.4×10⁻¹¹	5.4×10⁻⁴	Nominal
ACE	ENSG00000159640	17	1.1×10⁻¹⁰	8.1×10⁻⁵	Nominal
GEMIN7-AS1	ENSG00000267348	19	1.5×10⁻¹⁰	5.3×10⁻¹⁰	Bonferroni
POLG2	ENSG00000256525	17	7.6×10⁻⁹	3.7×10⁻³	Nominal
lncRNA (ENSG00000260634)	ENSG00000260634	2	7.9×10⁻⁹	4.1×10⁻³	Nominal
CD55	ENSG00000196352	1	8.2×10⁻⁹	4.6×10⁻⁴	Nominal
CEACAM16-AS1	ENSG00000266903	19	1.0×10⁻⁷	1.8×10⁻⁴	Nominal
PPP1R37	ENSG00000104866	19	1.1×10⁻⁷	4.9×10⁻³⁰	Bonferroni
PPM1N	ENSG00000213889	19	5.7×10⁻⁷	3.3×10⁻¹⁵	Bonferroni
TSPAN14	ENSG00000108219	10	1.3×10⁻⁶	4.5×10⁻²	Nominal
MAPK8IP1P2	ENSG00000263503	17	1.7×10⁻⁶	1.6×10⁻²	Nominal
LRRC37A	ENSG00000176681	17	2.8×10⁻⁶	5.0×10⁻³	Nominal
ENSG00000279095	ENSG00000279095	19	2.8×10⁻⁶	4.8×10⁻²	Nominal
Bold p-values indicate Bonferroni significance. Ordered by BM p-value. Validation also requires consistent direction of effect; direction-discordant pairs (ZNF296, SNRPD2; see Supplementary Table 7) are excluded.

### Sheet: SuppTable 5
Supplementary Table 5. Genes discovered in Bellenguez+EyeGEx (BE) and validated in ADSP+EyeGEx (AE) (p_AE < 0.05 and consistent direction of effect).
Gene	Ensembl ID	Chr	p (BE)	p (AE)	AE status
APOE	ENSG00000130203	19	6.9×10⁻²⁰	1.3×10⁻⁶	Bonferroni
CEACAM19	ENSG00000186567	19	9.9×10⁻¹⁶	1.9×10⁻²	Nominal
MS4A6A	ENSG00000110077	11	1.2×10⁻¹⁴	2.6×10⁻⁴	Nominal
APOC4-APOC2	ENSG00000224916	19	5.3×10⁻¹³	5.7×10⁻³	Nominal
APOC1	ENSG00000130208	19	7.4×10⁻¹²	2.5×10⁻³	Nominal
PPP1R13L	ENSG00000104881	19	4.2×10⁻¹¹	1.6×10⁻⁹	Bonferroni
NECTIN2	ENSG00000130202	19	5.9×10⁻¹⁰	8.8×10⁻⁴	Nominal
CLPTM1	ENSG00000104853	19	1.5×10⁻⁹	9.9×10⁻⁶	Nominal
CD55	ENSG00000196352	1	1.2×10⁻⁷	2.1×10⁻³	Nominal
TREM2	ENSG00000095970	6	2.6×10⁻⁷	4.4×10⁻²	Nominal
ZNF223	ENSG00000178386	19	6.3×10⁻⁷	2.7×10⁻⁷	Bonferroni
LRRC37A	ENSG00000176681	17	6.7×10⁻⁷	1.3×10⁻²	Nominal
STYX	ENSG00000198252	14	8.3×10⁻⁷	4.8×10⁻²	Nominal
LRRC37A2	ENSG00000238083	17	9.1×10⁻⁷	1.3×10⁻²	Nominal
CD46	ENSG00000117335	1	1.3×10⁻⁶	7.9×10⁻⁴	Nominal
CEACAM16-AS1	ENSG00000266903	19	1.6×10⁻⁶	8.3×10⁻⁷	Bonferroni
Bold p-values indicate Bonferroni significance. Ordered by BE p-value. Validation also requires consistent direction of effect; direction-discordant pairs (TOMM40; see Supplementary Table 7) are excluded.

### Sheet: SuppTable 6
Supplementary Table 6. Genes achieving Bonferroni significance in three of four analyses.
Gene	Ensembl ID	Chr	p (BM)	p (BE)	p (AM)	p (AE)	Min p
TOMM40	ENSG00000130204	19	6.6×10⁻³	4.0×10⁻¹¹	4.0×10⁻¹⁶	4.9×10⁻¹⁰	4.0×10⁻¹⁶
CLPTM1	ENSG00000104853	19	1.8×10⁻¹⁴	1.5×10⁻⁹	9.7×10⁻⁷	9.9×10⁻⁶	1.8×10⁻¹⁴
CEACAM16-AS1	ENSG00000266903	19	1.0×10⁻⁷	1.6×10⁻⁶	1.8×10⁻⁴	8.3×10⁻⁷	1.0×10⁻⁷
ZNF226	ENSG00000167380	19	1.1×10⁻¹¹	6.3×10⁻¹	2.2×10⁻⁸	1.3×10⁻⁸	1.1×10⁻¹¹
BM = Bellenguez+Meta-eQTL; BE = Bellenguez+EyeGEx; AM = ADSP+Meta-eQTL; AE = ADSP+EyeGEx. Bold p-values indicate Bonferroni significance.

### Sheet: SuppTable 7
Supplementary Table 7. Post-hoc direction of effect sensitivity check for all 39 discovery/validation pairs.
Gene	Ensembl ID	Chr	Discovery Z̄	Validation Z̄	Validation Z̄ (capped ±9.3)	APOE tag %	Consistent	Note
Meta-eQTL eQTL Panel (BM discovered; AM validated)
EML2	ENSG00000125746	19	+9.97	+5.58	+5.51	0%	Yes
ZNF296	ENSG00000170684	19	-6.27	+1.90	-0.01	45.1%	No*	*
APOC1	ENSG00000130208	19	-5.10	-1.20	-1.26	6.8%	Yes
MARK4	ENSG00000007047	19	+2.83	+4.55	+2.87	45.5%	Yes	†
CLPTM1	ENSG00000104853	19	-6.44	-3.98	-4.09	0%	Yes
SIX5	ENSG00000177045	19	-6.07	-2.21	-2.38	0%	Yes
BCAM	ENSG00000187244	19	-3.42	-2.22	-2.38	0%	Yes
ZNF226	ENSG00000167380	19	+6.50	+5.75	+5.02	43.9%	Yes	†
POLR1G	ENSG00000117877	19	+7.02	+3.58	+3.31	0%	Yes
ACE	ENSG00000159640	17	-5.79	-4.03	-4.03	0%	Yes
GEMIN7-AS1	ENSG00000267348	19	+4.99	+5.01	+4.57	19.7%	Yes	†
SNRPD2	ENSG00000125743	19	-2.68	+6.76	+1.30	31.5%	No**	**
POLG2	ENSG00000256525	17	+4.07	+1.95	+1.95	0%	Yes
lncRNA (ENSG00000260634)	ENSG00000260634	2	-6.48	-2.86	-2.86	0%	Yes
CD55	ENSG00000196352	1	-6.51	-3.63	-3.63	0%	Yes
CEACAM16-AS1	ENSG00000266903	19	+5.43	+3.16	+3.06	17.7%	Yes	†
PPP1R37	ENSG00000104866	19	+4.26	+10.46	+5.94	64.0%	Yes	†
PPM1N	ENSG00000213889	19	+2.73	+7.34	+6.64	17.9%	Yes	†
TSPAN14	ENSG00000108219	10	+4.91	+2.09	+2.09	0%	Yes
MAPK8IP1P2	ENSG00000263503	17	-5.29	-2.23	-2.23	0%	Yes
LRRC37A	ENSG00000176681	17	-5.55	-2.79	-2.79	0%	Yes
ENSG00000279095	ENSG00000279095	19	-2.83	-1.47	-1.53	7.2%	Yes
EyeGEx eQTL Panel (BE discovered; AE validated)
APOE	ENSG00000130203	19	+10.57	+3.81	+3.40	26.7%	Yes	†
CEACAM19	ENSG00000186567	19	+6.77	+1.65	+1.74	0%	Yes
MS4A6A	ENSG00000110077	11	+8.41	+3.68	+3.68	0%	Yes
APOC4-APOC2	ENSG00000224916	19	-6.66	-2.31	-2.23	19.3%	Yes	†
APOC1	ENSG00000130208	19	+8.02	+2.13	+2.55	45.1%	Yes	†
TOMM40	ENSG00000130204	19	-4.95	+4.28	+2.94	57.3%	No***	***
PPP1R13L	ENSG00000104881	19	-7.62	-5.56	-4.03	36.5%	Yes	†
NECTIN2	ENSG00000130202	19	-2.41	-2.68	-1.34	18.7%	Yes	†
CLPTM1	ENSG00000104853	19	-5.56	-2.48	-2.38	17.3%	Yes	†
CD55	ENSG00000196352	1	-5.98	-2.70	-2.70	0%	Yes
TREM2	ENSG00000095970	6	-6.08	-1.91	-1.91	0%	Yes
ZNF223	ENSG00000178386	19	-4.69	-4.30	-3.53	66.2%	Yes	†
LRRC37A	ENSG00000176681	17	-6.21	-2.56	-2.56	0%	Yes
STYX	ENSG00000198252	14	+5.58	+1.84	+1.84	0%	Yes
LRRC37A2	ENSG00000238083	17	-6.14	-2.50	-2.50	0%	Yes
CD46	ENSG00000117335	1	-5.25	-2.98	-2.98	0%	Yes
CEACAM16-AS1	ENSG00000266903	19	+4.16	+4.79	+4.85	0%	Yes
Z̄ = mean FUSION_Z score across five imputation models. Positive Z̄: higher retinal expression → increased AD risk; negative: decreased risk. Validation Z̄ (capped ±9.3) = recomputed with ADSP Z-scores capped at ±9.3, matching the Bellenguez consortium floor. APOE tag % = fraction of validation numerator from APOE-region SNPs (±700 kb of rs4420638). * ADSP signal near null; flip resolves under ma…

### Sheet: SuppTable 8
Supplementary Table 8. Mendelian randomization results for five novel gene candidates.
	eQTL	Trait	int_pval	OR	lower CI	upper CI	pval
POLR1G	Meta-eQTL	Bellenguez et al.	0.257983	1.83784	1.24625	2.71027	0.0021357
	Meta-eQTL	ADSP	0.0177048	1.63706	1.41187	1.89816	6.65721e-11
	EyeGEx	Bellenguez et al.	0.787793	0.752682	0.651013	0.870228	0.00012436
	EyeGEx	ADSP	0.602801	1.05679	1.02879	1.08556	5.54288e-05
POLG2	Meta-eQTL	Bellenguez et al.	0.177875	2.63286	2.3469	2.95367	3.53389e-61
	Meta-eQTL	ADSP	5.53005e-10	0.927707	0.822616	1.04622	0.221212
	EyeGEx	Bellenguez et al.	0.732946	1.32903	1.27472	1.38565	9.96966e-41
	EyeGEx	ADSP	0.652856	0.99392	0.971733	1.01661	0.596488
GEMIN7-AS1	Meta-eQTL	Bellenguez et al.	0.0653185	2.04359	1.14799	3.63789	0.0151398
	Meta-eQTL	ADSP	0.00309588	1.47643	1.19767	1.82007	0.000262734
	EyeGEx	Bellenguez et al.	0.681345	1.64224	1.40578	1.91846	4.00486e-10
	EyeGEx	ADSP	0.00242709	1.09645	0.965907	1.24465	0.154545
ENSG00000279095	Meta-eQTL	Bellenguez et al.	0.153914	0.776256	0.595835	1.01131	0.0605667
	Meta-eQTL	ADSP	0.43267	0.881552	0.848424	0.915974	1.11142e-10
	EyeGEx	Bellenguez et al.	0.649011	1.07387	0.895661	1.28754	0.441426
	EyeGEx	ADSP	0.381587	0.990021	0.948703	1.03314	0.644718
STYX	Meta-eQTL	ADSP	2.75678e-05	1.07804	0.965026	1.20429	0.183542
	EyeGEx	Bellenguez et al.	0.661777	1.17645	1.15821	1.19497	2.26764e-92
	EyeGEx	ADSP	0.0129612	1.11658	1.09118	1.14258	0
Intercept p-values were calculated using MR-Egger. Significant intercept p-values (int_pval < 0.05) means significant pleiotropy. If there is no significant pleiotropy, IVW OR and p-values were reported; otherwise, MR-Egger estimates and p-values were reported.

### Sheet: SuppTable 9
Supplementary Table 9. Conditionally independent regulatory signals identified by forward-selection conditional analysis across multi-gene TWAS loci. Signals are reported for the two discovery analyses and the two validation analyses
Locus ID	Cytoband	Step	Gene	Ensembl ID	Biotype	Z_marginal	P_marginal	P_conditional_at_entry
BM — Discovery: Bellenguez et al. + Meta-eQTL
1.1	1q32.2	1	CD55	ENSG00000196352	protein_coding	-7.21	5.73e-13	5.73e-13
2.1	—	1	RP11-521O16.1	ENSG00000260634	lincRNA	-7.38	1.62e-13	1.62e-13
6.1	—	1	HLA-DQA2	ENSG00000237541	protein_coding	-6.88	5.87e-12	5.87e-12
10.1	—	1	TSPAN14	ENSG00000108219	protein_coding	6.16	7.09e-10	7.09e-10
11.1	—	1	RP11-750H9.5	ENSG00000255197	antisense	-5.90	3.61e-09	3.61e-09
15.1	—	1	FAM96A	ENSG00000166797	protein_coding	6.72	1.76e-11	1.76e-11
16.1	16p11.2	1	SEZ6L2	ENSG00000174938	protein_coding	-7.50	6.48e-14	6.48e-14
17.1	17q21.31	1	RP11-707O23.5	ENSG00000263503	processed_pseudogene	-6.30	3.04e-10	3.04e-10
17.2	17q23.2	1	ACE	ENSG00000159640	protein_coding	-7.92	2.44e-15	2.44e-15
19.1	19q13.32	1	EML2	ENSG00000125746	protein_coding	11.97	4.83e-33	4.83e-33
19.1	19q13.32	2	ZNF296	ENSG00000170684	protein_coding	-10.89	1.24e-27	2.13e-32
19.1	19q13.32	3	CLPTM1	ENSG00000104853	protein_coding	-9.30	1.40e-20	2.95e-25
19.1	19q13.32	4	APOC1	ENSG00000130208	protein_coding	-11.83	2.90e-32	2.97e-17
19.1	19q13.32	5	CTB-171A8.1	ENSG00000266903	antisense	6.62	3.65e-11	3.24e-17
19.1	19q13.32	6	PPP1R37	ENSG00000104866	protein_coding	6.64	3.06e-11	1.87e-11
19.1	19q13.32	7	SNRPD2	ENSG00000125743	protein_coding	-8.07	7.19e-16	1.32e-08
19.1	19q13.32	8	EML2-AS1	ENSG00000267757	processed_transcript	7.06	1.70e-12	4.03e-07
BE — Discovery: Bellenguez et al. + EyeGEx
1.1	1q32.2	1	CD55	ENSG00000196352	protein_coding	-6.96	3.52e-12	3.52e-12
2.1	—	1	RP11-521O16.1	ENSG00000260634	lincRNA	-6.79	1.12e-11	1.12e-11
6.1	—	1	HLA-DQA2	ENSG00000237541	protein_coding	-6.67	2.57e-11	2.57e-11
6.2	—	1	TREM2	ENSG00000095970	protein_coding	-6.41	1.49e-10	1.49e-10
11.1	—	1	MS4A6A	ENSG00000110077	protein_coding	9.47	2.90e-21	2.90e-21
14.1	—	1	STYX	ENSG00000198252	protein_coding	6.18	6.52e-10	6.52e-10
16.1	16p11.2	1	YPEL3	ENSG00000090238	protein_coding	-7.83	4.69e-15	4.69e-15
17.1	17q21.31	1	LRRC37A	ENSG00000176681	protein_coding	-6.43	1.30e-10	1.30e-10
17.2	17q23.2	1	LIMD2	ENSG00000136490	protein_coding	6.64	3.20e-11	3.20e-11
19.1	19q13.32	1	APOE	ENSG00000130203	protein_coding	12.25	1.60e-34	1.60e-34
19.1	19q13.32	2	TOMM40	ENSG00000130204	protein_coding	-8.52	1.55e-17	1.13e-22
19.1	19q13.32	3	NECTIN2	ENSG00000130202	protein_coding	-8.50	1.92e-17	7.05e-24
19.1	19q13.32	4	CEACAM19	ENSG00000186567	protein_coding	10.90	1.11e-27	6.75e-23
19.1	19q13.32	5	APOC4-APOC2	ENSG00000224916	protein_coding	-8.88	6.42e-19	4.76e-24
19.1	19q13.32	6	BCL3	ENSG00000069399	protein_coding	10.19	2.25e-24	7.58e-24
19.1	19q13.32	7	ZNF223	ENSG00000178386	protein_coding	-6.58	4.65e-11	1.13e-14
19.1	19q13.32	8	TRAPPC6A	ENSG00000007255	protein_coding	-8.01	1.17e-15	2.70e-10
19.1	19q13.32	9	CD3EAP	ENSG00000117877	protein_coding	-4.01	5.95e-05	5.14e-10
AM — Validation: ADSP + Meta-eQTL
19.1	19q13.32	1	SNRPD2	ENSG00000125743	protein_coding	18.82	4.71e-79	4.71e-79
19.1	19q13.32	2	PPP1R37	ENSG00000104866	protein_coding	13.88	8.62e-44	9.30e-17
19.1	19q13.32	3	ZNF296	ENSG00000170684	protein_coding	-5.96	2.47e-09	4.28e-15
19.1	19q13.32	4	NECTIN2	ENSG00000130202	protein_coding	-3.91	9.06e-05	3.96e-09
AE — Validation: ADSP + EyeGEx
19.1	19q13.32	1	ZNF226	ENSG00000167380	protein_coding	-7.02	2.27e-12	2.27e-12
19.1	19q13.32	2	ZNF223	ENSG00000178386	protein_coding	-5.79	7.21e-09	4.95e-15
19.1	19q13.32	3	TOMM40	ENSG00000130204	protein_coding	6.98	2.90e-12	1.15e-27
19.1	19q13.32	4	PPP1R13L	ENSG00000104881	protein_coding	-6.79	1.08e-11	9.18e-09
19.1	19q13.32	5	TRAPPC6A	ENSG00000007255	protein_coding	-2.88	4.02e-03	9.19e-09
BM: Bellenguez et al. + Meta-eQTL; BE: Bellenguez et al. + EyeGEx; AM: ADSP + Meta-eQTL; AE: ADSP + EyeGEx Within each analysis, rows are ordered by locus and then by the order in which genes entered the model (Selection step 1 is the marginal lead; subsequent steps were retained conditional on all previously selected genes at the locus). Locus_ID: the within-chromosome identifier (e.g., 19.1 = t…

### Sheet: SuppTable 10
Supplementary Table 10. Colocalization analysis of retinal eQTL and Bellenguez et al. AD GWAS signals for all gene-eQTL pairs achieving strong colocalization (PP.H4 > 0.75).
Gene	Ensembl ID	Chr	Locus	eQTL Panel	PP.H4	Lead variant
Chromosome 16
PPP4C	ENSG00000149923	16	16p11.2	EyeGEx	0.750	rs4238959
Chromosome 17
LRRC37A	ENSG00000176681	17	17q21.31	Meta-eQTL	0.970	rs2532240
LRRC37A	ENSG00000176681	17	17q21.31	EyeGEx	0.968	rs2696466
LRRC37A2	ENSG00000238083	17	17q21.31	EyeGEx	0.966	rs2696466
LRRC37A2	ENSG00000238083	17	17q21.31	Meta-eQTL	0.960	rs2532240
ACE	ENSG00000159640	17	17q23.3	Meta-eQTL	0.786	rs4292
Chromosome 19
APOE	ENSG00000130203	19	19q13.32	EyeGEx	0.764	rs7247227
Posterior probabilities were computed with coloc.abf (R package coloc v5.2.3) within a ±1 Mb window around each gene body. PP.H4 represents the posterior probability of a shared causal variant between the eQTL and AD GWAS signals. The lead variant is the SNP with the highest posterior probability of being the shared causal variant. Pairs are organized by chromosome → locus → descending PP.H4. No …
